# Outbreak of Chikungunya Fever in the Central Valley of Chiapas, Mexico

**DOI:** 10.1101/2024.10.09.24314897

**Authors:** Ana Luz Gonzalez-Perez, Ana Vazquez, Fernando de Ory, Anabel Negredo, Kenneth S. Plante, Jessica A. Plante, Pedro M. Palermo, Douglas Watts, Maria Paz Sanchez-Seco, Scott C. Weaver, Jose Guillermo Estrada-Franco

## Abstract

Chikungunya virus (CHIKV) was isolated from humans in an outbreak of a febrile illness during July and August 2015 in the central valleys of Chiapas, Mexico. Sera obtained from 80 patients were tested for CHIKV RNA by reverse transcriptase polymerase chain reaction (RT-PCR) and for IgM and IgG antibodies by an enzyme linked immunoassay and a commercial indirect immunofluorescence test for CHIKV and dengue virus (DENV). Of the 80 patients, 67 were positive, including 50 for RNA and 17 for IgM. In addition, one patient was coinfected with CHIKV-DENV and 40 patients were positive for IgG antibody to DENV. The clinical manifestations included a high fever, polyarthralgia, headache, myalgia, rash, digestive disorders, conjunctivitis, and adenopathy associated with cervical and axillary inguinal regions. Complete nucleotide sequences of two of the CHIKV isolates showed that they belonged to the Asian lineage but did not group with other Mexican CHIKV isolates from the Chiapas coast. Our findings documented that different Asian lineage strains of CHIKV were circulating simultaneously during the 2015 outbreak in the Central Valley of Chiapas, Mexico. The 2024 cases suggest an explosive scenario of re-emergence of thousands of new Chikungunya and dengue fever (DENF) cases associated with deaths, and a dangerous increase of the four DENV serotypes throughout the Americas, especially in South American countries that have shown a high influx of human migration to southern Mexico. In Mexico, the state of Chiapas and other southern regions are the most vulnerable.

**Author Summary:** The first ever recorded outbreak of Chikungunya virus (CHIKV) in the highlands (central valley of Chiapas) Mexico took place in 2015. Clinical data from 80 infected patients together with information provided from virus isolates offered a vision of the diseased and their response linked to different variables such as age, gender, association with pre-existing diseases of some patients, including CHIKF-DENF co-infection. The origins of the Tuxtla Gutierrez CHIKV viruses isolated in the study, including other Mexican isolates, were traced to viruses circulating in regions of Asia in Micronesia and Philippines. Also, we call the attention of the influx of migrants coming from countries having current explosive outbreaks of CHIKV and DENV in the Americas and into southern Mexico. Further we discuss vulnerabilities and point out specially to the geographic location of Chiapas State and its strategic position for attracting the human migrant population.
