## Supplementary material for "Outbreak of Chikungunya Fever in the Central Valley of Chiapas, Mexico": S1 Table. Chikungunya strains list of isolates: Supplementary Table X - Strain List.xlsx

### Sheet: CHIKV Phylogeny Strains
Accession	Strain	Source	Country	State	City	Collection Year	Collection Date	Genotype	Reference	Tree Name
KY435455	14.0652	Human	Anguilla	Not Specified	Not Specified	2014	2014-11-12	Asian	PMID: 28480053	Anguilla_2014_1406523
KY435479	14.0153	Human	Antigua	Not Specified	Not Specified	2014	2014-04-28	Asian	PMID: 28480053	Antigua_2014_1401526
KY435470	14.0296	Human	Bahamas	Not Specified	Not Specified	2014	2014-07-08	Asian	PMID: 28480053	Bahamas_2014_1402961
KY435464	14.0442	Human	Barbados	Not Specified	Not Specified	2014	2014-08-15	Asian	PMID: 28480053	Barbados_2014_1404425
KP164567	AMA2798/H804298	Human	Brazil	Amapa	Olapoque	2014	2014-08-28	Asian	PMID: 25976325	Brazil_2014_AMA2798H804298
KY435486	14.0031	Human	British Virgin Islands	Not Specified	Not Specified	2014	2014-01-23	Asian	PMID: 28480053	BritishVirginIslands_2014_1400309
KY435459	14.0509	Human	Cayman Islands	Not Specified	Not Specified	2014	2014-09-17	Asian	PMID: 28480053	CaymanIslands_2014_1405085
KY435460	14.0508	Human	Cayman Islands	Not Specified	Not Specified	2014	2014	Asian	PMID: 28480053	CaymanIslands_2014_1405081
KY435484	14.0045	Human	Dominica	Not Specified	Not Specified	2014	2014-01-30	Asian	PMID: 28480053	Dominica_2014_1400448
KY435485	14.0032	Human	Dominica	Not Specified	Not Specified	2014	2014-01-28	Asian	PMID: 28480053	Dominica_2014_1400324
KP164571	PER160/H803609	Human	Dominican Republic	Not Specified	Not Specified	2014	2014-07-02	Asian	PMID: 25976325	DominicanRepublic_2014_PER160H803609
KY272961	N581	Human	Dominican Republic	La Romana	La Romana	2014	2014	Asian	PMID: 28030537	DominicanRepublic_2014_N581
KY435469	14.0356	Human	Grenada	Not Specified	Not Specified	2014	2014-07-30	Asian	PMID: 28480053	Grenada_2014_1403562
KY435472	14.02560	Human	Grenada	Not Specified	Not Specified	2014	2014-06-16	Asian	PMID: 28480053	Grenada_2014_1402560
KP164572	TR206/H804187	Human	Guadeloupe	Not Specified	Not Specified	2014	2014-08-18	Asian	PMID: 25976325	Guadeloupe_2014_TR206H804187
LN898094	G100	Human	Guadeloupe	Not Specified	Not Specified	2014	2014	Asian	PMID: 26807575	Guadeloupe_2014_G100
KY435458	14.0612	Human	Guyana	Not Specified	Not Specified	2014	2014-11-03	Asian	PMID: 28480053	Guyana_2014_1406121
KY435477	14.0222	Human	Guyana	Not Specified	Not Specified	2014	2014-05-31	Asian	PMID: 28480053	Guyana_2014_1402217
KY435480	14.0151	Human	Haiti	Not Specified	Not Specified	2014	2014-04-27	Asian	PMID: 28480053	Haiti_2014_1401507
HM045803	I-634029	Human	India	West Bengal	Calcutta	1963	1963-11-06	Asian	PMID: 20410280	India_1963_I634029
HM045813	Gibbs 63-263	Human	India	West Bengal	Calcutta	1963	1963-11-06	Asian	PMID: 20410280	India_1963_Gibbs63263
HM045788	PO731460	Human	India	Maharashtra	Barsi	1973	1973	Asian	PMID: 20410280	India_1973_PO731460
HM045791	JKT23574	Human	Indonesia	Not Specified	Not Specified	1983	1983	Asian	PMID: 20410280	Indonesia_1983_JKT23574
HM045797	RSU1	Human	Indonesia	Maluku	Ambon Island	1985	1985	Asian	PMID: 20410280	Indonesia_1985_RSU1
FJ807897	0706aTw	Human	Indonesia	Not Specified	Not Specified	2007	2007-06-21	Asian	PMID: 19891886	Indonesia_2007_0706aTw
MF773561	Bali 2011	Human	Indonesia	Bali	Not Specified	2011	2011	Asian	PMID: 29535302	Indonesia_2011_Bali2011
KM673291	DH130003	Human	Indonesia	Bali	Not Specified	2013	2013-01-01	Asian	PMID: 25814598	Indonesia_2013_DH130003
KX097988	JMB-230	Human	Indonesia	Sumatra	Jambi	2015	2015	Asian	PMID: 29016291	Indonesia_2015_JMB230
KY435461	14.0456	Human	Jamaica	Not Specified	Not Specified	2014	2014-08-24	Asian	PMID: 28480053	Jamaica_2014_1404561
MF773562	Kiribati 2015	Human	Kiribati	Not Specified	Not Specified	2015	2015	Asian	PMID: 29535302	Kiribati_2015_Kiribati2015
FN295483	MY/06/37348	Human	Malaysia	Perak	Bagan Panchor	2006	2006-03-01	Asian	PMID: 23209750	Malaysia_2006_MY0637348
FN295484	MY/06/37350	Human	Malaysia	Perak	Bagan Panchor	2006	2006-03-01	Asian	PMID: 23209750	Malaysia_2006_MY0637350
LN898093	M100	Human	Martinique	Not Specified	Not Specified	2013	2013	Asian	PMID: 26807575	Martinique_2013_M100
LN898095	M101	Human	Martinique	Not Specified	Not Specified	2014	2014	Asian	PMID: 26807575	Martinique_2014_M101
LN898096	M102	Human	Martinique	Not Specified	Not Specified	2014	2014	Asian	PMID: 26807575	Martinique_2014_M102
LN898104	M105	Human	Martinique	Not Specified	Not Specified	2014	2014-01-01	Asian	PMID: 26807575	Martinique_2014_M105
KP851709	InDRE 51CHIK	Human	Mexico	Chiapas	Not Specified	2014	2014-10-15	Asian	PMID: 25953170	Mexico_2014_InDRE51CHIK
KP851710	InDRE 4CHIK	Human	Mexico	Jalisco	Not Specified	2014	2014-05-30	Asian	PMID: 25953170	Mexico_2014_InDRE4CHIK
KT327163	CH0008	Human	Mexico	Chiapas	Ciudad Hidalgo	2014	2014	Asian	PMID: 26488312	Mexico_2014_CH0008
KT327164	CH0045	Human	Mexico	Chiapas	Ciudad Hidalgo	2014	2014	Asian	PMID: 26488312	Mexico_2014_CH0045
KT327165	CH0072	Human	Mexico	Chiapas	Ciudad Hidalgo	2014	2014	Asian	PMID: 26488312	Mexico_2014_CH0072
KT327166	LI0031	Human	Mexico	Chiapas	La Libertad	2014	2014	Asian	PMID: 26488312	Mexico_2014_LI0031
KT327167	TA0006	Human	Mexico	Chiapas	Tapachula	2014	2014	Asian	PMID: 26488312	Mexico_2014_TA0006
MG921596	CH-R-1950	Human	Mexico	Tamaulipas	Reynosa	2015	2015	Asian	PMID: 29761765	Mexico_2015_CHR1950
Pending	2107	Human	Mexico	Chiapas	Not Specified	2015	2015	Asian	This Manuscript	Mexico_2015_2107
Pending	2115	Human	Mexico	Chiapas	Not Specified	2015	2015	Asian	This Manuscript	Mexico_2015_2115
KJ451622	3807	Human	Micronesia	Yap	Not Specified	2013	2013-10-01	Asian	PMID: 25076384	Micronesia_2013_3807
KJ689453	Yap 13-2148	Mosquito (Aedes hensilli)	Micronesia	Yap	Rull	2013	2013-11-17	Asian	PMID: 25404070	Micronesia_2013_Yap132148
KY435457	14.0625	Human	Montserrat	Not Specified	Not Specified	2014	2014-10-30	Asian	PMID: 28480053	Montserrat_2014_1406252
HE806461	NC/2011-568	Human	New Caledonia	Not Specified	Not Specified	2011	2011-02-28	Asian	PMID: 23167500	NewCaledonia_2011_NC2011568
KT192707	11540	Human	Nicaragua	Not Specified	Not Specified	2014	2014-10-31	Asian	PMID: 26643533	Nicaragua_2014_11540
HM045790	PhH15483	Human	Philippines	Not Specified	Not Specified	1985	1985-07-17	Asian	PMID: 20410280	Philippines_1985_PhH15483
AB860301	CHIKV-13-112A	Human	Philippines	Not Specified	Not Specified	2013	2013	Asian	PMID: 24970822	Philippines_2013_CHIKV13112A
MF773563	Philippines 2014	Human	Philippines	Not Specified	Not Specified	2014	2014	Asian	PMID: 29535302	Philippines_2014_Philippines2014
MF773564	Philippines 2016	Human	Philippines	Not Specified	Not Specified	2016	2016	Asian	PMID: 29535302	Philippines_2016_Philippines2016
KR264949	PR-S4	Human	Puerto Rico	Not Specified	Not Specified	2014	2014-07-15	Asian	PMID: 26196378	PuertoRico_2014_PRS4
MF773559	Samoa 2014	Human	Samoa	Not Specified	Not Specified	2014	2014	Asian	PMID: 29535302	Samoa_2014_Samoa2014
KY435482	14.0115	Human	St. Kitts	Not Specified	Not Specified	2014	2014-03-11	Asian	PMID: 28480053	StKitts_2014_1401152
KY435473	14.0256	Human	St. Lucia	Not Specified	Not Specified	2014	2014-05-22	Asian	PMID: 28480053	StLucia_2014_1402557
KY435475	14.0235	Human	St. Vincent	Not Specified	Not Specified	2014	2014-05-22	Asian	PMID: 28480053	StVincent_2014_1402346
KY435456	14.06350	Human	Suriname	Not Specified	Not Specified	2014	2014-08-17	Asian	PMID: 28480053	Suriname_2014_1406350
HM045810	TH35	Human	Thailand	Changwat	Bangkok	1958	1958	Asian	PMID: 20410280	Thailand_1958_TH35
HM045814	1455-75	Human	Thailand	Changwat	Bangkok	1975	1975	Asian	PMID: 20410280	Thailand_1975_145575
HM045808	3412-78	Human	Thailand	Changwat	Bangkok	1978	1978	Asian	PMID: 20410280	Thailand_1978_341278
HM045789	6441-88	Human	Thailand	Surin	Not Specified	1988	1988	Asian	PMID: 20410280	Thailand_1988_644188
HM045787	SV0444-95	Human	Thailand	Changwat	Bangkok	1995	1995	Asian	PMID: 20410280	Thailand_1995_SV044495
MF773565	ET2010	Human	Timor-Leste	Not Specified	Not Specified	2010	2010	Asian	PMID: 29535302	TimorLeste_2010_ET2010
KR046231	VE54_20	Human	Trinidad and Tobago	Not Specified	Not Specified	2014	2014-11-09	Asian	PMID: 26580074	TrinidadandTobago_2014_VE5420
KY435465	14.0428	Human	Trinidad and Tobago	Not Specified	Not Specified	2014	2014-08-17	Asian	PMID: 28480053	TrinidadandTobago_2014_1404279
KY435471	14.0259	Human	Turks and Caicos	Not Specified	Not Specified	2014	2014-06-11	Asian	PMID: 28480053	TurksandCaicos_2014_1402585
KY435476	14.0231	Human	Turks and Caicos	Not Specified	Not Specified	2014	2014-06-05	Asian	PMID: 28480053	TurksandCaicos_2014_1402306
KP164569	BHI3741/H804705	Human	Brazil	Bahia	Feira de Santana	2014	2014-08-28	ECSA	PMID: 25976325	Brazil_2014_BHI3741H804705
KP164570	BHI3745/H804709	Human	Brazil	Bahia	Feira de Santana	2014	2014-09-03	ECSA	PMID: 25976325	Brazil_2014_BHI3745H804709
KU940225	Bahia08	Human	Brazil	Bahia	Salvador	2015	2015-07-15	ECSA	PMID: 27555980	Brazil_2015_Bahia08
KY124328	RJ-IB1	Human	Brazil	Rio de Janeiro	Rio de Janeiro	2016	2016-03-16	ECSA	PMID: 28930027	Brazil_2016_RJIB1
KY124329	RJ-IB5	Human	Brazil	Rio de Janeiro	Rio de Janeiro	2016	2016-03-16	ECSA	PMID: 28930027	Brazil_2016_RJIB5
MH823663	MT01	Human	Brazil	Mato Grosso	Cuiaba	2017	2017-01-05	ECSA	PMID: 30729309	Brazil_2017_MT01
MH823668	MT06	Human	Brazil	Mato Grosso	Cuiaba	2017	2017-01-05	ECSA	PMID: 30729309	Brazil_2017_MT06
KY038946	ArB6445	Mosquito (Aedes opok)	Central African Republic	Ombella-M'Poko	Bozo	1975	1975-06-01	ECSA	PMID: 28254965	CentralAfricanRepublic_1975_ArB6445
HM045822	HB78	Human	Central African Republic	Not Specified	Not Specified	1978	1978-10-01	ECSA	PMID: 20410280	CentralAfricanRepublic_1978_HB78
KY038947	HB84P07	Human	Central African Republic	Bangui	Bangui	1983	1983-12-01	ECSA	PMID: 28254965	CentralAfricanRepublic_1983_HB84P07
HM045784	DakAr B 16878	Mosquito (Anopheles (Cellia) funestus)	Central African Republic	Ombella-M'Poko	Bouboui	1984	1984-11-19	ECSA	PMID: 20410280	CentralAfricanRepublic_1984_DakArB16878
HM045809	LSFS	Human	Democratic Republic of Congo	Not Specified	Not Specified	1960	1960	ECSA	PMID: 20410280	DemocraticRepublicofCongo_1960_LSFS
KP003812	GABOPY1	Human	Gabon	Not Specified	Not Specified	2007	2007	ECSA	PMID: 25541718	Gabon_2007_GABOPY1
EF027139	IND-06-MH4 (Yawat-2000)	Mosquito	India	Maharashtra	Yawat	2000	2000	ECSA	PMID: 17554030	India_2000_IND06MH4Yawat2000
HM045821	A301	Bat (Chiroptera)	Senegal	Not Specified	Not Specified	1963	1963-03-20	ECSA	PMID: 20410280	Senegal_1963_A301
HM045792	Vereeninging	Human	South Africa	Not Specified	Not Specified	1956	1956-04-01	ECSA	PMID: 20410280	SouthAfrica_1956_Vereeninging
HM045805	AR 18211	Mosquito (Aedes furcifer)	South Africa	Not Specified	Not Specified	1976	1976	ECSA	PMID: 20410280	SouthAfrica_1976_AR18211
HM045811	Ross	Human	Tanzania	Mtwara Region	Liteho Newala District	1953	1953-02-22	ECSA	PMID: 20410280	Tanzania_1953_Ross
HM045812	UgAg4155	Human	Uganda	Mukono District	Not Specified	1982	1982	ECSA	PMID: 20410280	Uganda_1982_UgAg4155
FJ807898	0810aTw	Human	Bangladesh	Not Specified	Not Specified	2008	2008-10-16	ECSA (IOL)	PMID: 19891886	Bangladesh_2008_0810aTw
MF773566	Bangladesh 2017	Human	Bangladesh	Not Specified	Not Specified	2017	2017	ECSA (IOL)	PMID: 29535302	Bangladesh_2017_Bangladesh2017
MF773567	Borneo 2011	Human	Borneo	Not Specified	Not Specified	2011	2011	ECSA (IOL)	PMID: 29535302	Borneo_2011_Borneo2011
JQ861253	V1024306	Human	Cambodia	Preah Vihear	Not Specified	2011	2011-08-10	ECSA (IOL)	PMID: 23171736	Cambodia_2011_V1024306
HQ846359	GD134	Human	China	Guangdong	Yangjiang	2010	2010-10-18	ECSA (IOL)	PMID: 23725047	China_2010_GD134
HQ456253	COM125	Mosquito (Aedes aegypti)	Comoros	Grand Comore	Moroni	2005	2005-03-01	ECSA (IOL)	PMID: 18931072	Comoros_2005_COM125
KP003807	GARD2006-OPY6	Human	France	Not Specified	Not Specified	2006	2006	ECSA (IOL)	PMID: 25541718	France_2006_GARD2006OPY6
FJ000067	IND_MH51	Human	India	Maharashtra	Not Specified	2006	2006-08-01	ECSA (IOL)	PMID: 18940268	India_2006_INDMH51
GQ428211	RGCB05/KL06	Human	India	Kerala	Kayamkulam	2006	2006-10-07	ECSA (IOL)	PMID: 19851853	India_2006_RGCB05KL06
HM045794	DHS4263-Calif AB	Human	India	Gujarat	Not Specified	2006	2006	ECSA (IOL)	PMID: 20410280	India_2006_DHS4263CalifAB
GQ428213	RGCB120/KL07	Human	India	Kerala	Punalur	2007	2007-07-13	ECSA (IOL)	PMID: 19851853	India_2007_RGCB120KL07
GQ428214	RGCB355/KL08	Human	India	Kerala	Panathady	2008	2008-05-29	ECSA (IOL)	PMID: 19851853	India_2008_RGCB355KL08
KJ796844	RGCB730/09	Human	India	Kerala	Baypore	2009	2009-08-04	ECSA (IOL)	PMID: 24933611	India_2009_RGCB73009
KT336778	RGCB855/10	Human	India	Kerala	Thiruvananthapuram	2010	2010-07-16	ECSA (IOL)	PMID: 26611825	India_2010_RGCB85510
KT336779	RGCB1259/12	Human	India	Kerala	Thiruvananthapuram	2012	2012-08-03	ECSA (IOL)	PMID: 26611825	India_2012_RGCB125912
KT336781	RGCB1356/13	Human	India	Kerala	Kumily	2013	2013-03-06	ECSA (IOL)	PMID: 26611825	India_2013_RGCB135613
KC862329	NL10/152	Human	Indonesia	Not Specified	Not Specified	2010	2010	ECSA (IOL)	PMID: 23936484	Indonesia_2010_NL10152
MK120201	Emilia Romagna-ISS-1/2007	Human	Italy	Emilia Romagna	Ravenna	2007	2007-08-20	ECSA (IOL)	PMID: 30697571	Italy_2007_EmiliaRomagnaISS12007
MK120194	Calabria-ISS-1/2017	Mosquito (Aedes albopictus)	Italy	Calabria	Guardavalle	2017	2017-09-27	ECSA (IOL)	PMID: 30697571	Italy_2017_CalabriaISS12017
HQ456254	KPA15	Human	Kenya	Mombasa	Mombasa	2004	2004-10-01	ECSA (IOL)	PMID: 18931072	Kenya_2004_KPA15
KP003808	MADOPY1	Human	Madagascar	Not Specified	Not Specified	2006	2006	ECSA (IOL)	PMID: 25541718	Madagascar_2006_MADOPY1
FJ807899	0810bTw	Human	Malaysia	Not Specified	Not Specified	2008	2008-10-22	ECSA (IOL)	PMID: 19891886	Malaysia_2008_0810bTw
FN295485	MY/08/065	Human	Malaysia	Johor	Not Specified	2008	2008	ECSA (IOL)	PMID: 23209750	Malaysia_2008_MY08065
GU199352	FD080178	Human	Malaysia	Not Specified	Not Specified	2008	2008-10-03	ECSA (IOL)	PMID: 20078896	Malaysia_2008_FD080178
GU199353	FD080231	Human	Malaysia	Not Specified	Not Specified	2008	2008-12-27	ECSA (IOL)	PMID: 20078896	Malaysia_2008_FD080231
EF012359	D570/06	Human	Mauritius	Not Specified	Not Specified	2006	2006-03-01	ECSA (IOL)	PMID: 17627877	Mauritius_2006_D57006
KP003809	OPY4	Human	Mayotte	Not Specified	Not Specified	2006	2006	ECSA (IOL)	PMID: 25541718	Mayotte_2006_OPY4
KF590564	10Mdy7	Human	Myanmar	Not Specified	Not Specified	2010	2010	ECSA (IOL)	PMID: 25062511	Myanmar_2010_10Mdy7
MF740874	Pakistan-03	Human	Pakistan	Sindh	Karachi	2017	2017	ECSA (IOL)	PMID: 29285673	Pakistan_2017_Pakistan03
MF773569	PNG 2013	Human	Papua New Guinea	Not Specified	Not Specified	2013	2013	ECSA (IOL)	PMID: 29535302	PapuaNewGuinea_2013_PNG2013
AM258990	05-115	Human	Reunion	South	La Riviere St Louis	2005	2005-05-06	ECSA (IOL)	PMID: 16700631	Reunion_2005_5115
DQ443544	LR2006_OPY1	Human	Reunion	Not Specified	Not Specified	2006	2006-02-01	ECSA (IOL)	PMID: 17176562	Reunion_2006_LR2006OPY1
AM258991	05-209	Human	Seychelles	Mahe Island	Anse aux Pins	2005	2005-08-09	ECSA (IOL)	PMID: 16700631	Seychelles_2005_5209
FJ807896	0611aTw	Human	Singapore	Not Specified	Not Specified	2006	2006-11-20	ECSA (IOL)	PMID: 19891886	Singapore_2006_0611aTw
FJ445432	SGEHICHS422308	Human	Singapore	Not Specified	Not Specified	2008	2008-07-01	ECSA (IOL)	PMID: 19955565	Singapore_2008_SGEHICHS422308
GU189061	SL15649	Human	Sri Lanka	Not Specified	Not Specified	2006	Not Specified	ECSA (IOL)	PMID: 21224040	SriLanka_2006_SL15649
FJ445427	LKMTCH2707	Human	Sri Lanka	Central Province	Matale	2007	2007-10-01	ECSA (IOL)	PMID: 19955565	SriLanka_2007_LKMTCH2707
HM045799	SL-CR 3	Human	Sri Lanka	Not Specified	Not Specified	2007	2007	ECSA (IOL)	PMID: 20410280	SriLanka_2007_SLCR3
HM045801	SL-CK1	Human	Sri Lanka	Not Specified	Not Specified	2007	2007	ECSA (IOL)	PMID: 20410280	SriLanka_2007_SLCK1
GU013530	LKEHCH19708	Human	Sri Lanka	Sabaragamuwa	Eheliyagoda	2008	2008-04-01	ECSA (IOL)	PMID: 19955565	SriLanka_2008_LKEHCH19708
GU199350	FD080008	Human	Sri Lanka	Not Specified	Not Specified	2008	2008-03-04	ECSA (IOL)	PMID: 20078896	SriLanka_2008_FD080008
KJ796848	Thailand-2008_CK80	Human	Thailand	Not Specified	Not Specified	2008	2008-11-06	ECSA (IOL)	PMID: 24933611	Thailand_2008_Thailand2008CK80
KJ796850	Thailand-2009_CK11/53	Human	Thailand	Not Specified	Not Specified	2009	2009-09-16	ECSA (IOL)	PMID: 24933611	Thailand_2009_Thailand2009CK1153
KJ579187	BK68	Human	Thailand	Bueng Kan	Not Specified	2013	2013-10-14	ECSA (IOL)	PMID: 25061989	Thailand_2013_BK68
KC614648	Yem-11	Mosquito (Aedes aegypti)	Yemen	Al Hodayda	Al Khawkha	2011	2011-01-25	ECSA (IOL)	PMID: 26184944	Yemen_2011_Yem11
HM045818	ArA 2657	Mosquito (Aedes luteocephalus)	Ivory Coast	Not Specified	Not Specified	1981	1981-09-01	West African	PMID: 20410280	IvoryCoast_1981_ArA2657
HM045820	ArA 30548	Mosquito (Aedes afracanus)	Ivory Coast	Not Specified	Not Specified	1993	1993-12-01	West African	PMID: 20410280	IvoryCoast_1993_ArA30548
HM045786	IbH35	Human	Nigeria	Oyo	Ibadan	1964	1964-07-07	West African	PMID: 20410280	Nigeria_1964_IbH35
HM045807	IbAn4824	Mouse (sentinal mouse)	Nigeria	Not Specified	Not Specified	1965	1965-04-13	West African	PMID: 20410280	Nigeria_1965_IbAn4824
HM045785	PM2951	Mosquito (Aedes aegypti)	Senegal	Ndofore	Not Specified	1966	1966-11-01	West African	PMID: 20410280	Senegal_1966_PM2951
HM045816	SH 3013	Human	Senegal	Not Specified	Not Specified	1966	1966-11-23	West African	PMID: 20410280	Senegal_1966_SH3013
HM045815	ArD 30237	Mosquito (Aedes luteocephalus)	Senegal	Not Specified	Not Specified	1979	1979-02-01	West African	PMID: 20410280	Senegal_1979_ArD30237
AY726732	37997	Mosquito (Aedes furcifer)	Senegal	Not Specified	Not Specified	1983	1983	West African	PMID: 15891138	Senegal_1983_37997
HM045819	ArD 93229	Mosquito (Aedes dalzieli)	Senegal	Not Specified	Not Specified	1993	1993-02-01	West African	PMID: 20410280	Senegal_1993_ArD93229
HM045817	HD 180760	Human	Senegal	Not Specified	Not Specified	2005	2005-11-01	West African	PMID: 20410280	Senegal_2005_HD180760
